# Molecular Epidemiology and Variant Spectrum of Rare Genetic Diseases in the Punjabi Population: A Genomic Perspective from South Asia

**DOI:** 10.1101/2025.11.05.25339593

**Authors:** Iqra Tabassum, Muhammad Shafique, Muhammad Shoaib Akhtar

## Abstract

**Background:** Rare genetic diseases (RGDs) affect individuals, families, and healthcare systems worldwide. Population-scale genomic data remain largely restricted to Western cohorts with estimated 10,000 RGDs. South Asian populations remain underrepresented in molecular, clinical, and genomic databases. This study presents the first molecular epidemiological analysis of RGDs in the Punjabi population of Pakistan.

**Methods:** Data were collected from the provincial RGD registry at the Punjab Thalassemia and Genetic Disorders Prevention and Research Institute (PTGDPRI), Lahore. Families diagnosed using next-generation sequencing (NGS) between 2021 and 2023 were enrolled. Structured questionnaires captured clinical, demographic, and socioeconomic information, and statistical and genetic analyses were performed to assess the inheritance patterns, allele frequencies, and disease distribution.

**Results:** The registry included 167 families with 72 distinct RGDs, with a mean burden of 0.81±0.24 affected children per family. Niemann–Pick disease (NP), progressive familial intrahepatic cholestasis (PFIC), and mucopolysaccharidosis (MPS) were the most common diseases. Consanguinity was observed in 89% of families, 77% of which involved first-cousin marriages, and was significantly associated with RGD incidence. Most families belonged to low-income groups despite high literacy rates, underscoring inequity in healthcare. The primary and secondary variants included 131 variants including CNV and SNVs annotated pathogenic, likely pathogenic or variants of unknown significance across 110 genes, including 24 founder pathogenic variants.

**Conclusions:** This study provides the first genomic and epidemiological overview of RGDs in the Punjabi population. The findings reveal how genetic, socioeconomic, and cultural factors converge to amplify the RGD burden and highlight the need for affordable molecular diagnostics, inclusive genomic databases, and regional genomic surveillance initiatives in South-Asia.
