## Supplementary table 1 for "Molecular Epidemiology and Variant Spectrum of Rare Genetic Diseases in the Punjabi Population: A Genomic Perspective from South Asia"

### Sheet: Sheet1
Supplementary Table 1: List of Rare Diseases in Study Cohort
Serial No.	Disease	Description	Nature of Disease	RGDs Classification (Rare/ Ultra-rare/ Hyper-rare)	No. of Families	Total no. of children	Affected Children	No. of Died Children	Pathogenic Allele Frequency (within PTGDPRI registry)	Estimated Global Prevalence (N/100K)
1	21 Hydroxylase Deficiency	deficiency in the enzyme 21-hydroxylase	Inbor Error of Metabolism	Rare	1	2	1	0	0.341297	~5-10
2	3-beta hydroxysteroid dehydrogenase 2 deficiency	3β-HSD2 Deficiency	Inbor Error of Metabolism	Rare	1	2	2	1	0.682594	<0.1
3	Aicardi-Goutières syndrome type 5	AGS5, a specific subtype of Aicardi-Goutières Syndrome, is caused by mutations in the ADAR1 gene, which affects the immune system's response and leads to inflammation in the brain	Neurological Disorder	Ultra-rare	1	3	1	0	0.341297	<0.1
4	Acetoacetyl-CoA thiolase deficiency (Alpha-methylacetoacetic aciduria)	Disorder of amino acid metabolism	Inbor Error of Metabolism	Ultra-rare	1	1	1	0	0.341297	<0.1
5	Beta Galactosidase Deficiency	Lysosomal enzyme deficiency (related to gangliosidosis)	Lysosomal Storage Disorder	Rare	2	4	3	2	1.02389	~1-2
6	Cerebellar Hypoplasia	Neurological disorder affecting cerebellar development	Neurological Disorder	Ultra-rare	1	3	2	1	0.682594	~1-2.5
7	Cerebral Dysgenesis Neuropathy	Developmental disorder affecting the brain	Neurological Disorder	Ultra-rare	1	2	2	1	0.682594	<0.1
8	Cerebrotendinous Xanthomatosis	defect in the enzyme sterol 27-hydroxylase, which is involved in the breakdown of cholesterol	Inbor Error of Metabolism	Ultra-rare	1	1	1	1	0.341297	~1
9	Chylomicron Retention Disease	affects the body's ability to transport dietary fats, specifically triglycerides and cholesterol, from the intestines into the bloodstream	Lipid Metabolism Disorder	Ultra-rare	1	2	1	0	0.341297	<0.1
10	Citrullinemia	Disorder of urea cycle	Inbor Error of Metabolism	Rare	3	7	5	5	1.70648	~1.7
11	Congenital Myopathy	Disrupt musclular structure ad functio	Muscle Disorder	Rare	1	2	2	2	0.682594	~4
12	Congenital Adrenal Hyperplasia	Endocrine disorder (adrenal steroidogenesis)	Endocrine Disorder	Rare	2	2	2	1	0.682594	~6.7
13	Congenital Diarrheal Syndrome Type 1	affects the body's biochemical pathways from birth	Glucose Metabolism Disorder	Ultra-rare	1	3	2	2	0.682594	<0.1
14	Congenital Disorder of Glycosylation	affects glycosylation process	Inbor Error of Metabolism	Ultra-rare	1	3	2	2	0.682594	<2
15	Congenital Hydrocephalus type 3	Abnormal accumulation of cerebrospinal fluid in the brain	Neurological Disorder	Ultra-rare	2	5	4	3	1.36519	<0.2
16	CPTA1- Gene Defected	Mitochondrial dysfunction disorder affecting fatty acid metabolism	Lipid Metabolism Disorder	Ultra-rare	1	1	1	0	0.341297	<1
17	Criglar Najjar Syndrome	Genetic disorder affecting bilirubin metabolism (resulting in jaundice)	Inbor Error of Metabolism	Rare	1	4	2	2	0.682594	~0.1
18	Cystic Fibrosis	Autosomal recessive disorder affecting chloride ion transport (affects lungs, pancreas, liver)	Ion Transport Disorder	Rare	5	8	7	4	2.38908	~40
19	Down Syndrome	Genetic disorder with neurological and developmental involvement	Chromosomal Anomaly	Rare	1	2	2	2	0.682594	~143
20	FADD Gene Defect	impairs apoptosis and immune cell signaling, affecting immune response	Immunodeficiency	Ultra-rare	1	3	1	0	0.341297	<0.1
21	G6PD deficiency	Enzyme deficiency leading to hemolytic anemia	Hematological Disorder	Rare	1	5	4	4	1.36519	~10
22	Combined G6PD deficiency with mitochondrial dysfunction type 6	G6PD deficiency impacts on RBCs while other is dysfunction of mitochondria	Inbor Error of Metabolism	Ultra-rare	1	3	2	2	0.682594	<0.1
23	Gangliosidosis	Disorder of ganglioside metabolism, with neurological manifestations	Neurological Disorder	Ultra-rare	2	6	5	5	1.70648	<1
24	Gaucher Disease	Lysosomal storage disorder (glucocerebrosidase deficiency)	Lysosomal Storage Disorder	Rare	7	15	12	6	4.09556	~1.6-2.5
25	Gluco Galacto Malabsorption	Defective carbohydrate absorption	Glucose Metabolism Disorder	Ultra-rare	1	1	1	0	0.341297	<0.1
26	Glutaric Aciduria Type 1	Disorder of amino acid metabolism	Inbor Error of Metabolism	Rare	2	3	2	0	0.682594	~1
27	Glycogen storage disease	Disorder of glycogen metabolism	Inbor Error of Metabolism	Rare	4	13	9	4	3.07167	~1
28	H H H (Hyperornithinemia-hyperammonemia-homocitrullinuria) Syndrome	defects in oornithine transcarbamylase involved in urea cycle	Inbor Error of Metabolism	Ultra-rare	1	2	2	2	0.682594	<0.1
29	HADH Related Disorder	Fatty acid metabolism disorder affecting mitochondrial function	Inbor Error of Metabolism	Ultra-rare	1	1	1	0	0.341297	<0.1
30	Haemophilia	affects blood clotting, bleeding disorder due to clotting factor deficiency	Hematological Disorder	Rare	4	5	4	0	1.36519	~20 males
31	HSD17B4 Related Disorder	17β-hydroxysteroid dehydrogenase type 4 including the metabolism of fatty acids and the synthesis of hormones such as androgens and estrogens	Inbor Error of Metabolism	Ultra-rare	1	2	2	2	0.682594	<0.1
32	HyperCholsteremia Type B	elevated level of cholesterol due to defects in receptors	Lipid Metabolism Disorder	Rare	1	1	1	0	0.341297	~0.2-0.5
33	Hypoaldosteronism	insufficient production/action oof aldosterone	Endocrine Disorder	Rare	1	3	2	2	0.682594	<1
34	Immunedeficiency	immune system impairment	Immunodeficiency	Rare	1	3	2	2	0.682594	~2-4
35	Joubert Syndrome 3	Neurodevelopmental disorder with cerebellar involvement	Neurological Disorder	Rare	1	2	2	0	0.682594	~1
36	Junctional Epidermolysis Bullosa	Genetic disorder causing skin blistering, with some neurological forms affecting nervous system interactions	Connective Tissue Disorder	Ultra-rare	1	2	1	1	0.341297	~0.2-0.5
37	Lymphengiectasia Lymphederma	disruption in lymphatic drainage, causing fluid buildup and swelling	Connective Tissue Disorder	Ultra-rare	1	2	1	0	0.341297	<0.1
38	Maple Syrup Urine Disease	Disorder of branched-chain amino acid metabolism	Inbor Error of Metabolism	Rare	1	2	2	2	0.682594	~0.5
39	MENKE-HENNEKAM syndrome	Genetic disorder affecting glycosylation pathways, impacting cellular functions	Glucose Metabolism Disorder	Ultra-rare	1	2	2	2	0.682594	<0.1
40	Mental Retardation Type 5	Cognitive and neurological developmental disorder	Neurological Disorder	Ultra-rare	1	3	3	1	1.02389	<0.1
41	Methyl crotonyl-coA carboxylase deficiency	deficiency in the enzyme methylcrotonyl-CoA carboxylase. This enzyme is involved in the breakdown of the amino acid leucine, which is crucial for energy production	Inbor Error of Metabolism	Ultra-rare	1	4	3	3	1.02389	0.4-2
42	Methyl Malonic Aciduria	Disorder of amino acid metabolism	Inbor Error of Metabolism	Rare	5	12	12	10	4.09556	~1-2
43	Mitochondrial Complete Deficiency Type 1	complete absence of mitochondrial compenents	Mitochondrial Disorder	Ultra-rare	1	1	1	0	0.341297	<0.1
44	Mitochondrial DNA depletion syndrome	Severe depletion in various tissues	Mitochondrial Disorder	Ultra-rare	1	6	4	4	1.36519	<1
45	Mitochondrial DNA Depletion type 6	Mitochondrial dysfunction disorder affecting energy production (ATP synthesis)	Mitochondrial Disorder	Ultra-rare	1	5	4	4	1.36519	<0.1
46	Mucopolysaccharidosis (MPS)	Mucopolysaccharidosis (lysosomal storage disorder)	Lysosomal Storage Disorder	Rare	15	38	26	10	8.87372	~1
47	Muscular Dystrophy	degeneration of muscles due deficiency of muscle protein	Neurological Disorder	Rare	1	2	2	0	0.682594	~20-28 (Duchenne type most common)
48	Nephropathic Cystinosis	Lysosomal storage disorder	Inbor Error of Metabolism	Rare	1	3	2	1	0.682594	~0.5-1
49	Neuraminidase Deficiency	Enzyme deficiency affecting brain function (related to ganglioside metabolism	Neurological Disorder	Ultra-rare	1	1	1	0	0.341297	~0.2-0.4
50	Niemann-Pick disease (NP)	Lysosomal storage disorder (sphingomyelinase deficiency)	Inbor Error of Metabolism	Rare	21	55	36	26	12.2867	~0.6
51	Omenn Syndrome	Immune system dysfunction (elevated eosinphils)	Immunodeficiency	Ultra-rare	1	1	1	1	0.341297	~0.1
52	Osteogenesis Imperfecta	collagen defect, leading to brittle bones and fractures	Connective Tissue Disorder	Rare	1	2	2	0	0.682594	~5-6
53	Osteoporosis	low bone mineral density leading to fragile bones and fractures	Connective Tissue Disorder	Rare	3	5	3	3	1.02389	~5
54	Peroxisome biogenesis disorder	Disorders affecting peroxisomes, impacting cellular functions and metabolism	Inbor Error of Metabolism	Ultra-rare	1	3	3	3	1.02389	~1-2
55	Progressive Familial Intrahepatic Cholestasis (PFIC)	Progressive familial intrahepatic cholestasis (disruption of bile secretion)	Inbor Error of Metabolism	Ultra-rare	20	45	30	16	10.2389	~1-2
56	POLG Related Disorder	defects in mtDNA replication	Mitochondrial Disorder	Ultra-rare	1	2	2	2	0.682594	~1
57	Pompe Disease	Glycogen storage disorder (deficiency of acid alpha-glucosidase)	Inbor Error of Metabolism	Rare	2	5	5	3	1.70648	~2.5
58	Presynaptic Congenital Myasthenic Syndrome type 6	Neuromuscular disorder affecting neuromuscular junction	Neurological Disorder	Ultra-rare	1	3	3	3	1.02389	<0.1
59	Propionic Acidemia	Disorder of branched-chain amino acid metabolism	Inbor Error of Metabolism	Rare	3	9	8	7	2.73038	~0.5-1
60	Pseudohypoaldosteronism	deficiency or resistance to aldosterone, affects sodium and water balance, leading to salt wasting	Inbor Error of Metabolism	Rare	1	4	3	3	1.02389	~2
61	Pyruvate Kinase Deficieny	Deficiency in enzyme involved in glycolysis	Hematological Disorder	Rare	1	2	1	0	0.341297	~5
62	RAG1 Associated Disorder	defects in V(D)J recombination, impacting the development of T and B lymphocytes, leading to immune system dysfunction	Immunodeficiency	Ultra-rare	1	1	1	1	0.341297	<0.1
63	Sandhoff Disease	Lysosomal storage disorder (affects lipid metabolism)	Inbor Error of Metabolism	Rare	4	13	11	10	3.75427	~0.3
64	Sclerosing Cholangitis	inflammation and scarring of bile ducts, leading to bile flow obstruction and liver dysfunction	Inflammatory Disease	Ultra-rare	1	6	5	4	1.70648	<1
65	Severe Combined Immunodeficiency (SCID)	deficiency in T-cell and B-cell function, leading to severe immune system dysfunction	Immunodeficiency	Rare	3	2	2	0	0.682594	~1.7
66	Short Ribs Thoracic Dysplasia Type 2	affects rib and chest development, leading to abnormal thoracic skeleton formation	Connective Tissue Disorder	Ultra-rare	1	2	2	2	0.682594	<0.1
67	Sjögren-Larsson Syndrome	MUTYH glycosylase mutation impairs DNA repair mechanism	Inbor Error of Metabolism	Ultra-rare	1	2	2	1	0.682594	~0.4
68	Spinal Muscular Atrophy	Neuromuscular disorder affecting motor neurons	Neurological Disorder	Rare	2	4	4	4	1.36519	~10
69	Spondyloenchondrodysplasia	Metabolic bone disorder	Connective Tissue Disease	Ultra-rare	1	2	1	0	0.341297	<0.1
70	Tay-Sachs Disease	Lysosomal storage disorder (hexosaminidase A deficiency)	Inbor Error of Metabolism	Rare	2	4	2	0	0.682594	~0.3
71	Tyrosenemia	Disorder of amino acid metabolism (tyrosine breakdown)	Inbor Error of Metabolism	Rare	2	4	3	2	1.02389	~1
72	X-linked adrenoleukodystrophy	Neurodegenerative disorder (demyelination in the brain	Neurological Disorder	Rare	3	8	4	1	1.36519	~5 males
					167		293
